# Joint models reveal genetic architecture of transitions between pubertal stages and their association with BMI in a Latino population

**DOI:** 10.1101/2023.06.29.23292039

**Authors:** Lucas Vicuña, Esteban Barrientos, Valeria Leiva-Yamaguchi, Danilo Alvares, Veronica Mericq, Ana Pereira, Susana Eyheramendy

## Abstract

Early or late pubertal onset can lead to disease in adulthood, including cancer, obesity, type 2 diabetes, metabolic disorders, bone fractures and psychopathologies. Thus, knowing the age at which puberty is attained is crucial as it can serve as a risk factor for future diseases. Pubertal development is divided into five stages of sexual maturation in boys and girls according to the standardized Tanner scale. We performed genome-wide association studies (GWAS) on the GOCS cohort composed of admixed children with European and Native American ancestry. Using joint models that integrate time-to-event survival parameters and longitudinal trajectories of body-mass index (BMI), we identified genetic variants associated with phenotypic transitions between pairs of Tanner stages. We identified 43 novel significant associations, most of them in boys. The GWAS on Tanner 3 *→* 4 transition in boys captured an association peak around the growth-related genes *LARS2* and *LIMD1* genes, the former of which causes ovarian dysfunction when mutated. The associated variants are expression– and splicing Quantitative Trait Loci regulating gene expression and alternative splicing in multiple tissues. Further, higher individual Native American genetic ancestry proportions predicted a significantly earlier arrival to Tanner 2 stage in boys but not in girls. Finally, the joint models identified longitudinal BMI parameters significantly associated in several Tanner stages’ transitions, confirming the association of BMI on pubertal timing.
