## Supplementary material for "Joint models reveal genetic architecture of transitions between pubertal stages and their association with BMI in a Latino population": S1 File

### Sheet: SFile1.csv
SNP	Location	P_val	Effect_size	Tissue	Gene	eGene
rs1325549	6:40234603	1.7e-11	-1.8	Pancreas	RP11-552E20.1	RP11-552E20.1
rs34336178	3:45596658	7.9e-19	-0.24	Cells - Cultured fibroblasts	LARS2	LARS2
rs34336178	3:45596658	8.6e-19	-0.26	Muscle - Skeletal	LARS2	LARS2
rs34336178	3:45596658	6.4e-17	-0.27	Adipose - Visceral (Omentum)	LARS2	LARS2
rs34336178	3:45596658	3.6e-14	-0.24	Heart - Atrial Appendage	LARS2	LARS2
rs34336178	3:45596658	3.6e-13	-0.23	Adipose - Subcutaneous	LARS2	LARS2
rs34336178	3:45596658	9.4e-13	-0.33	Nerve - Tibial	LARS2	LIMD1
rs34336178	3:45596658	1.6e-12	-0.27	Testis	LARS2	LARS2
rs34336178	3:45596658	3.3e-12	-0.18	Skin - Not Sun Exposed (Suprapubic)	LARS2	LARS2
rs34336178	3:45596658	5.9e-12	-0.47	Brain - Cortex	LARS2	LARS2
rs34336178	3:45596658	7.1e-12	-0.24	Esophagus - Muscularis	LARS2	LARS2
rs34336178	3:45596658	1.4e-11	-0.21	Heart - Left Ventricle	LARS2	LARS2
rs34336178	3:45596658	1.2e-10	-0.2	Nerve - Tibial	LARS2	LARS2
rs34336178	3:45596658	1.4e-10	-0.45	Brain - Hypothalamus	LARS2	LARS2
rs34336178	3:45596658	1.6e-10	-0.17	Skin - Sun Exposed (Lower leg)	LARS2	LARS2
rs34336178	3:45596658	2.1e-10	-0.41	Brain - Nucleus accumbens (basal ganglia)	LARS2	LARS2
rs34336178	3:45596658	2.1e-10	-0.48	Brain - Frontal Cortex (BA9)	LARS2	LARS2
rs34336178	3:45596658	5.1e-10	-0.16	Lung	LARS2	LARS2
rs34336178	3:45596658	6.3e-10	-0.38	Pituitary	LARS2	LARS2
rs34336178	3:45596658	1.2e-09	-0.15	Thyroid	LARS2	LARS2
rs34336178	3:45596658	1.5e-09	-0.22	Esophagus - Mucosa	LARS2	LARS2
rs34336178	3:45596658	1.8e-09	-0.43	Brain - Anterior cingulate cortex (BA24)	LARS2	LARS2
rs34336178	3:45596658	3.1e-09	-0.22	Breast - Mammary Tissue	LARS2	LARS2
rs34336178	3:45596658	1.6e-08	-0.4	Brain - Caudate (basal ganglia)	LARS2	LARS2
rs34336178	3:45596658	2.1e-08	-0.32	Artery - Coronary	LARS2	LARS2
rs34336178	3:45596658	2.3e-08	-0.4	Brain - Putamen (basal ganglia)	LARS2	LARS2
rs34336178	3:45596658	3e-08	-0.25	Artery - Aorta	LARS2	LARS2
rs34336178	3:45596658	1.6e-07	-0.31	Spleen	LARS2	LARS2
rs13075111	3:45604131	1e-34	-0.3	Cells - Cultured fibroblasts	LIMD1	LARS2
rs13075111	3:45604131	2.1e-27	-0.34	Esophagus - Muscularis	LIMD1	LARS2
rs13075111	3:45604131	3.3e-25	-0.27	Muscle - Skeletal	LIMD1	LARS2
rs13075111	3:45604131	4.1e-23	-0.3	Adipose - Subcutaneous	LIMD1	LARS2
rs13075111	3:45604131	7.7e-23	-0.35	Testis	LIMD1	LARS2
rs13075111	3:45604131	1.9e-22	-0.29	Adipose - Visceral (Omentum)	LIMD1	LARS2
rs13075111	3:45604131	6.5e-19	-0.38	Nerve - Tibial	LIMD1	LIMD1
rs13075111	3:45604131	1.3e-18	-0.26	Heart - Left Ventricle	LIMD1	LARS2
rs13075111	3:45604131	5e-17	-0.49	Brain - Putamen (basal ganglia)	LIMD1	LARS2
rs13075111	3:45604131	7.1e-17	-0.2	Lung	LIMD1	LARS2
rs13075111	3:45604131	3.4e-16	-0.27	Esophagus - Mucosa	LIMD1	LARS2
rs13075111	3:45604131	1.7e-15	-0.24	Heart - Atrial Appendage	LIMD1	LARS2
rs13075111	3:45604131	9.3e-15	-0.17	Thyroid	LIMD1	LARS2
rs13075111	3:45604131	1.5e-14	-0.18	Skin - Not Sun Exposed (Suprapubic)	LIMD1	LARS2
rs13075111	3:45604131	1.6e-14	-0.21	Nerve - Tibial	LIMD1	LARS2
rs13075111	3:45604131	4.3e-14	-0.26	Breast - Mammary Tissue	LIMD1	LARS2
rs13075111	3:45604131	4.4e-14	-0.46	Brain - Frontal Cortex (BA9)	LIMD1	LARS2
rs13075111	3:45604131	5.8e-14	-0.46	Brain - Cortex	LIMD1	LARS2
rs13075111	3:45604131	7.9e-14	-0.18	Skin - Sun Exposed (Lower leg)	LIMD1	LARS2
rs13075111	3:45604131	9.6e-14	-0.41	Pituitary	LIMD1	LARS2
rs13075111	3:45604131	1.2e-13	-0.43	Brain - Caudate (basal ganglia)	LIMD1	LARS2
rs13075111	3:45604131	6.5e-13	-0.22	Cells - Cultured fibroblasts	LIMD1	LIMD1
rs13075111	3:45604131	5.4e-12	-0.21	Stomach	LIMD1	LARS2
rs13075111	3:45604131	1.6e-11	-0.36	Brain - Nucleus accumbens (basal ganglia)	LIMD1	LARS2
rs13075111	3:45604131	8.1e-11	-0.13	Colon - Transverse	LIMD1	LARS2
rs13075111	3:45604131	1.9e-10	-0.43	Brain - Anterior cingulate cortex (BA24)	LIMD1	LARS2
rs13075111	3:45604131	4.6e-10	-0.33	Spleen	LIMD1	LARS2
rs13075111	3:45604131	7e-10	-0.26	Artery - Aorta	LIMD1	LARS2
rs13075111	3:45604131	2.2e-09	-0.32	Artery - Aorta	LIMD1	LIMD1
rs13075111	3:45604131	3.9e-09	-0.23	Colon - Sigmoid	LIMD1	LARS2
rs13075111	3:45604131	4.5e-09	-0.3	Artery - Coronary	LIMD1	LARS2
rs13075111	3:45604131	8.5e-09	-0.18	Artery - Tibial	LIMD1	LIMD1
rs13075111	3:45604131	1.1e-08	-0.14	Artery - Tibial	LIMD1	LARS2
rs13075111	3:45604131	1.3e-08	-0.3	Small Intestine - Terminal Ileum	LIMD1	LARS2
rs13075111	3:45604131	1.5e-08	-0.14	Thyroid	LIMD1	SACM1L
rs13075111	3:45604131	1.6e-08	-0.21	Skin - Sun Exposed (Lower leg)	LIMD1	LIMD1
rs13075111	3:45604131	2e-08	-0.4	Brain - Hippocampus	LIMD1	LARS2
rs13075111	3:45604131	2.6e-08	-0.34	Brain - Hypothalamus	LIMD1	LARS2
rs13075111	3:45604131	4.8e-08	-0.25	Adrenal Gland	LIMD1	LARS2
rs13075111	3:45604131	1e-07	-0.22	Esophagus - Gastroesophageal Junction	LIMD1	LARS2
rs13075111	3:45604131	1.4e-07	-0.4	Brain - Amygdala	LIMD1	LARS2
rs13075111	3:45604131	2e-07	0.12	Skin - Sun Exposed (Lower leg)	LIMD1	SACM1L
rs13075111	3:45604131	2.1e-07	-0.25	Cells - EBV-transformed lymphocytes	LIMD1	LARS2
rs13075111	3:45604131	2.2e-07	-0.25	Pancreas	LIMD1	LARS2
rs13075111	3:45604131	2.4e-07	-0.41	Minor Salivary Gland	LIMD1	LARS2
rs973205	6:54729949	9e-12	-0.38	Esophagus - Mucosa	FAM83B	RP11-524H19.2
rs973205	6:54729949	6.4e-11	-0.34	Skin - Not Sun Exposed (Suprapubic)	FAM83B	RP11-524H19.2
rs973205	6:54729949	9.7e-10	-0.28	Skin - Sun Exposed (Lower leg)	FAM83B	RP11-524H19.2
rs8100166	19:53396485	1.6e-15	-0.28	Muscle - Skeletal	ZNF320	ZNF468
rs8100166	19:53396485	1e-13	-0.28	Artery - Tibial	ZNF320	ZNF468
rs8100166	19:53396485	3.4e-13	-0.35	Nerve - Tibial	ZNF320	ZNF468
rs8100166	19:53396485	7.8e-13	-0.3	Adipose - Subcutaneous	ZNF320	ZNF468
rs8100166	19:53396485	1.2e-09	0.22	Thyroid	ZNF320	CTD-2331H12.5
rs8100166	19:53396485	2e-07	-0.17	Lung	ZNF320	ZNF468
rs4496215	17:6038074	1.4e-16	-0.64	Brain - Cerebellum	-	WSCD1
rs4496215	17:6038074	7.1e-14	-0.55	Brain - Cerebellar Hemisphere	-	WSCD1
rs7602289	2:103445960	1.5e-10	-0.31	Whole Blood	TMEM182	MFSD9
rs2741127	8:6731487	2.3e-18	0.44	Muscle - Skeletal	DEFB1	DEFB1
rs72858350	11:10891054	1.1e-20	-0.51	Skin - Not Sun Exposed (Suprapubic)	ZBED5-AS1	ZBED5-AS1
rs72858350	11:10891054	3.4e-18	-0.47	Skin - Sun Exposed (Lower leg)	ZBED5-AS1	ZBED5-AS1
rs72858350	11:10891054	3.5e-15	-0.45	Thyroid	ZBED5-AS1	ZBED5-AS1
rs72858350	11:10891054	1.7e-11	-0.52	Esophagus - Mucosa	ZBED5-AS1	ZBED5-AS1
rs72858350	11:10891054	3.2e-11	-0.39	Artery - Tibial	ZBED5-AS1	ZBED5-AS1
rs72858350	11:10891054	5.8e-11	-0.47	Esophagus - Muscularis	ZBED5-AS1	ZBED5-AS1
rs72858350	11:10891054	5.8e-10	-0.44	Colon - Sigmoid	ZBED5-AS1	ZBED5-AS1
rs72858350	11:10891054	3.5e-08	-0.51	Pituitary	ZBED5-AS1	ZBED5-AS1
rs72858350	11:10891054	1e-07	-0.25	Cells - Cultured fibroblasts	ZBED5-AS1	ZBED5-AS1
rs7255633	19:54937469	4.9e-36	-0.41	Thyroid	TTYH1	AC008746.12
rs7255633	19:54937469	4.4e-31	-0.44	Skin - Sun Exposed (Lower leg)	TTYH1	AC008746.12
rs7255633	19:54937469	7.6e-30	-0.44	Adipose - Subcutaneous	TTYH1	AC008746.12
rs7255633	19:54937469	1.6e-28	-0.41	Nerve - Tibial	TTYH1	AC008746.12
rs7255633	19:54937469	2.7e-27	-0.41	Whole Blood	TTYH1	AC008746.12
rs7255633	19:54937469	1.5e-24	-0.34	Artery - Tibial	TTYH1	AC008746.12
rs7255633	19:54937469	3.1e-24	-0.38	Skin - Not Sun Exposed (Suprapubic)	TTYH1	AC008746.12
rs7255633	19:54937469	2e-22	-0.35	Lung	TTYH1	AC008746.12
rs7255633	19:54937469	1.6e-21	-0.2	Adipose - Subcutaneous	TTYH1	LENG8
rs7255633	19:54937469	1.4e-18	-0.28	Esophagus - Muscularis	TTYH1	AC008746.12
rs7255633	19:54937469	2.4e-17	-0.13	Nerve - Tibial	TTYH1	LENG8
rs7255633	19:54937469	4.5e-17	-0.13	Cells - Cultured fibroblasts	TTYH1	LENG8
rs7255633	19:54937469	8.5e-17	-0.61	Brain - Cerebellum	TTYH1	AC008746.12
rs7255633	19:54937469	1e-16	-0.26	Whole Blood	TTYH1	LENG8-AS1
rs7255633	19:54937469	3.2e-16	-0.41	Spleen	TTYH1	AC008746.12
rs7255633	19:54937469	5.8e-16	-0.32	Breast - Mammary Tissue	TTYH1	AC008746.12
rs7255633	19:54937469	1.1e-15	-0.34	Prostate	TTYH1	AC008746.12
rs7255633	19:54937469	1.6e-15	-0.38	Testis	TTYH1	LENG8-AS1
rs7255633	19:54937469	7.3e-15	-0.26	Adipose - Visceral (Omentum)	TTYH1	AC008746.12
rs7255633	19:54937469	1.2e-14	-0.12	Thyroid	TTYH1	LENG8
rs7255633	19:54937469	1e-13	-0.21	Nerve - Tibial	TTYH1	LENG8-AS1
rs7255633	19:54937469	2.1e-13	-0.42	Pituitary	TTYH1	AC008746.12
rs7255633	19:54937469	2.7e-13	-0.29	Colon - Transverse	TTYH1	AC008746.12
rs7255633	19:54937469	4.3e-13	-0.23	Artery - Aorta	TTYH1	AC008746.12
rs7255633	19:54937469	5.6e-13	-0.27	Colon - Sigmoid	TTYH1	AC008746.12
rs7255633	19:54937469	6.2e-13	0.15	Cells - Cultured fibroblasts	TTYH1	CDC42EP5
rs7255633	19:54937469	7e-13	-0.27	Esophagus - Gastroesophageal Junction	TTYH1	AC008746.12
rs7255633	19:54937469	8.1e-13	-0.18	Muscle - Skeletal	TTYH1	LENG8-AS1
rs7255633	19:54937469	1e-12	-0.17	Thyroid	TTYH1	LENG8-AS1
rs7255633	19:54937469	5.1e-12	-0.11	Skin - Sun Exposed (Lower leg)	TTYH1	LENG8
rs7255633	19:54937469	5.9e-12	-0.15	Heart - Atrial Appendage	TTYH1	LENG8
rs7255633	19:54937469	1e-11	-0.3	Stomach	TTYH1	AC008746.12
rs7255633	19:54937469	4.5e-11	-0.094	Artery - Tibial	TTYH1	LENG8
rs7255633	19:54937469	5.1e-11	-0.41	Brain - Cortex	TTYH1	CTD-2587H19.2
rs7255633	19:54937469	1.9e-10	-0.27	Muscle - Skeletal	TTYH1	AC008746.12
rs7255633	19:54937469	4e-10	-0.11	Esophagus - Muscularis	TTYH1	LENG8
rs7255633	19:54937469	4.6e-10	-0.38	Small Intestine - Terminal Ileum	TTYH1	AC008746.12
rs7255633	19:54937469	5e-10	-0.4	Brain - Cerebellar Hemisphere	TTYH1	AC008746.12
rs7255633	19:54937469	5.2e-10	-0.12	Artery - Aorta	TTYH1	LENG8
rs7255633	19:54937469	1.3e-09	-0.2	Nerve - Tibial	TTYH1	LENG9
rs7255633	19:54937469	1.8e-09	-0.37	Brain - Putamen (basal ganglia)	TTYH1	CTD-2587H19.2
rs7255633	19:54937469	1.9e-09	-0.32	Brain - Nucleus accumbens (basal ganglia)	TTYH1	AC008746.12
rs7255633	19:54937469	2.6e-09	-0.22	Colon - Sigmoid	TTYH1	LENG8-AS1
rs7255633	19:54937469	2.9e-09	-0.5	Brain - Putamen (basal ganglia)	TTYH1	AC008746.12
rs7255633	19:54937469	3.3e-09	-0.17	Heart - Atrial Appendage	TTYH1	LENG8-AS1
rs7255633	19:54937469	3.7e-09	-0.41	Brain - Hippocampus	TTYH1	CTD-2587H19.2
rs7255633	19:54937469	3.7e-09	-0.38	Brain - Caudate (basal ganglia)	TTYH1	AC008746.12
rs7255633	19:54937469	6.1e-09	-0.2	Heart - Atrial Appendage	TTYH1	AC008746.12
rs7255633	19:54937469	7.2e-09	-0.1	Skin - Not Sun Exposed (Suprapubic)	TTYH1	LENG8
rs7255633	19:54937469	9.2e-09	-0.35	Brain - Frontal Cortex (BA9)	TTYH1	CTD-2587H19.2
rs7255633	19:54937469	1.4e-08	-0.2	Heart - Left Ventricle	TTYH1	AC008746.12
rs7255633	19:54937469	1.8e-08	-0.37	Brain - Anterior cingulate cortex (BA24)	TTYH1	CTD-2587H19.2
rs7255633	19:54937469	1.8e-08	-0.31	Artery - Coronary	TTYH1	AC008746.12
rs7255633	19:54937469	1.8e-08	-0.19	Esophagus - Mucosa	TTYH1	AC008746.12
rs7255633	19:54937469	4.5e-08	-0.11	Breast - Mammary Tissue	TTYH1	LENG8
rs7255633	19:54937469	5.7e-08	-0.3	Brain - Caudate (basal ganglia)	TTYH1	CTD-2587H19.2
rs7255633	19:54937469	6.6e-08	0.12	Skin - Sun Exposed (Lower leg)	TTYH1	CDC42EP5
rs7255633	19:54937469	1.5e-07	-0.16	Adipose - Subcutaneous	TTYH1	LENG8-AS1
rs7255633	19:54937469	2e-07	-0.14	Esophagus - Muscularis	TTYH1	LENG8-AS1
